# Mendelian randomization linking metabolites with enzymes reveals known and novel pathway regulation and therapeutic avenues

**DOI:** 10.1101/2025.07.29.25332349

**Authors:** Adriaan van der Graaf, Sadegh Rizi, Chiara Auwerx, Zoltán Kutalik

## Abstract

Reactions between metabolites are catalyzed by enzymes. These biochemical reactions form complex metabolic networks, which are only partially characterized in humans and whose regulation remains poorly understood. Here, we assess human biochemical reactions and regulation using Mendelian randomization (MR), a genetic observational causal inference technique to understand the methods’ strengths and weaknesses in identifying metabolic reactions and regulation. We combine four metabolite and two protein quantitative trait locus (QTL) studies to determine how well MR recovers 945 curated canonical enzyme-substrate/product relationships. Using genetic variants from an enzyme’s transcribed (*cis*) region as instrumental variables, MR-inferred estimates have high precision (35%-47%) but low recall (3.2%-4.6%) to identify the substrates and products of an enzyme. Testing reverse causality from metabolites to enzymes using genome-wide instruments, yields lower precision (1.8%-8.5%) and recall (1.0%-1.9%) due to increased multiple testing burden. Literature review of 106 Bonferroni significant results identifies 45 links (43%) confirmed by different degrees of evidence, including bidirectional links between linoleate and Cytochrome P450 3A4 (CYP3A4) levels (P = 8.6 . 10^-32^). Eleven enzymes in the 106 links involve drug targets, allowing for an interpretation between N-acetyl putrescine and IL1RAP (P = 2.7 . 10^-7^), as IL1RAP is target of the psoriasis drug Spesolimab, and putrescine levels are elevated in psoriatic tissues. This work highlights how MR can be leveraged to explore human metabolic regulation and identify both canonical reactions and previously unknown regulation.
