## Supplementary Table 6 for "Mendelian randomization linking metabolites with enzymes reveals known and novel pathway regulation and therapeutic avenues"

### Sheet: Sheet1
MR method	exposure	outcome	alpha	P(alpha)	causality	Protein name	Metabolite name	BRENDA Annotation
MR-link-2	ACADM:P11310:OID31277:v1:Oncology_II	bioa_008	0.346599	5.93479e-09	FALSE	ACADM	glycine	None
alpha	AMY1A_AMY1B_AMY1C:P0DUB6_P0DTE7_P0DTE8:OID30707:v1:Inflammation_II	GCST90200447	0.168016	1.87854e-12	TRUE	AMY1C	maltose	Known reaction
alpha	ARG1:P05089:OID21445:v1:Oncology	bioa_002	-0.648559	1.42615e-29	TRUE	ARG1	arginine	Known reaction
MR-link-2	ARG1:P05089:OID21445:v1:Oncology	GCST90200384	-0.356133	1.9757e-07	FALSE	ARG1	guanidinoacetate	inhibitor in[Bacillus] caldovelox doi: 10.1016/0167-4838(91)90543-9
alpha	ARG1:P05089:OID21445:v1:Oncology	bioa_014	0.358745	3.73018e-13	TRUE	ARG1	ornithine	Known reaction
alpha	CDA:P32320:OID30345:v1:Cardiometabolic_II	GCST90200407	0.194853	6.46025e-08	TRUE	CDA	uridine	Known reaction
MR-link-2	DBH:P09172:OID30703:v1:Inflammation_II	bioa_031	-0.0598152	1.74566e-10	FALSE	DBH	sarcosine	None
alpha	FOLH1:Q04609:OID30430:v1:Inflammation_II	GCST90200684	-20.6825	4.17471e-13	TRUE	FOLH1	n-acetyl-aspartyl-glutamate (naag)	Known reaction
alpha	14006_36_GNMT_GNMT	bioa_031	0.188257	1.29619e-07	TRUE	GNMT	sarcosine	Known reaction
alpha	NPL:Q9BXD5:OID30329:v1:Cardiometabolic_II	GCST90200314	-0.53676	9.62882e-25	TRUE	NPL	n-acetylneuraminate	Known reaction
alpha	PKLR:P30613:OID20682:v1:Inflammation	met-d-Pyruvate	0.205185	7.43927e-11	TRUE	PKLR	pyruvate	Known reaction
MR-link-2	12450_42_PMVK_PMVK	GCST90200384	0.220189	1.64047e-06	FALSE	PMVK	guanidinoacetate	None
MR-link-2	TYMP:P19971:OID20234:v1:Cardiometabolic	GCST90200407	-0.637402	5.19009e-12	FALSE	TYMP	uridine	uridine is a substrate of this enzyme: DOI: 10.1371/journal.pone.0202826
MR-IVW	ACADM:P11310:OID31277:v1:Oncology_II	met-d-Gly	0.310092	5.19528e-25	FALSE	ACADM	glycine	None
beta_ivw	AMY1A_AMY1B_AMY1C:P0DUB6_P0DTE7_P0DTE8:OID30707:v1:Inflammation_II	GCST90200447	0.1834	1.39823e-11	TRUE	AMY1C	maltose	Known reaction
beta_ivw	ARG1:P05089:OID21445:v1:Oncology	bioa_002	-0.600176	1.81174e-45	TRUE	ARG1	arginine	Known reaction
beta_ivw	ARG1:P05089:OID21445:v1:Oncology	bioa_014	0.336271	2.05582e-15	TRUE	ARG1	ornithine	Known reaction
beta_ivw	CDA:P32320:OID30345:v1:Cardiometabolic_II	GCST90200407	0.176538	1.68084e-08	TRUE	CDA	uridine	Known reaction
MR-IVW	15542_19_CKMT1A_KCRU	met-d-Gly	-0.226028	2.9073e-08	FALSE	CKMT1A	glycine	None
MR-IVW	DBH:P09172:OID30703:v1:Inflammation_II	bioa_031	-0.0998843	1.51106e-09	FALSE	DBH	sarcosine	None
MR-IVW	7999_23_ENTPD1_CD39	M02132	0.677515	3.97418e-08	FALSE	ENTPD1	citrulline	None
MR-IVW	8932_1_ENTPD6_ENTP6	met-d-Acetate	-0.213573	3.06972e-08	FALSE	ENTPD6	acetate	None
beta_ivw	18188_12_GATM_GATM	GCST90200384	0.512347	1.97832e-07	TRUE	GATM	guanidinoacetate	Known reaction
beta_ivw	14006_36_GNMT_GNMT	bioa_031	0.282729	7.41307e-13	TRUE	GNMT	sarcosine	Known reaction
beta_ivw	16015_19_GPT_ALT	met-d-Ala	0.626849	3.55779e-12	TRUE	GPT	alanine	Known reaction
beta_ivw	NPL:Q9BXD5:OID30329:v1:Cardiometabolic_II	GCST90200314	-0.551227	3.15732e-07	TRUE	NPL	n-acetylneuraminate	Known reaction
beta_ivw	OXCT1:P55809:OID30227:v1:Cardiometabolic_II	met-d-Acetoacetate	-0.585044	1.03088e-09	TRUE	OXCT1	acetoacetate	Known reaction
beta_ivw	15607_56_PKLR_KPYR	met-d-Pyruvate	0.32726	3.19174e-20	TRUE	PKLR	pyruvate	Known reaction
MR-IVW	SMPD3:Q9NY59:OID30477:v1:Inflammation_II	met-d-Ala	-0.498272	6.28925e-08	FALSE	SMPD3	alanine	None
MR-IVW	SPTLC1:O15269:OID31086:v1:Neurology_II	GCST90200335	0.444199	6.84117e-08	FALSE	SPTLC1	stearoyl sphingomyelin (d18:1/18:0)	Enzyme is involved in sphingolipid synthesis KEGG MAP00600
MR-IVW	TYMP:P19971:OID20234:v1:Cardiometabolic	M00606	-0.679842	9.57455e-09	FALSE	TYMP	uridine	uridine is a substrate of this enzyme: DOI: 10.1371/journal.pone.0202826
beta_ivw	19448_104_UPP1_UPP1	M00606	-1.13944	2.26123e-07	TRUE	UPP1	uridine	Known reaction
MR-IVW LD	ACADM:P11310:OID31277:v1:Oncology_II	met-d-Gly	0.310402	1.67738e-24	FALSE	ACADM	glycine	None
beta_ivw_r	AMY1A_AMY1B_AMY1C:P0DUB6_P0DTE7_P0DTE8:OID30707:v1:Inflammation_II	GCST90200447	0.189323	2.60805e-10	TRUE	AMY1C	maltose	Known reaction
beta_ivw_r	ARG1:P05089:OID21445:v1:Oncology	bioa_002	-0.600921	6.47742e-45	TRUE	ARG1	arginine	Known reaction
MR-IVW LD	5867_60_ARG1_ARGI1	GCST90200384	-0.929192	2.3923e-09	FALSE	ARG1	guanidinoacetate	inhibitor in[Bacillus] caldovelox doi: 10.1016/0167-4838(91)90543-9
beta_ivw_r	ARG1:P05089:OID21445:v1:Oncology	bioa_014	0.335062	4.18422e-15	TRUE	ARG1	ornithine	Known reaction
beta_ivw_r	CDA:P32320:OID30345:v1:Cardiometabolic_II	GCST90200407	0.178051	5.10562e-08	TRUE	CDA	uridine	Known reaction
MR-IVW LD	15542_19_CKMT1A_KCRU	met-d-Gly	-0.226028	2.9073e-08	FALSE	CKMT1A	glycine	None
MR-IVW LD	DBH:P09172:OID30703:v1:Inflammation_II	bioa_031	-0.0956432	1.46963e-16	FALSE	DBH	sarcosine	None
MR-IVW LD	7999_23_ENTPD1_CD39	bioa_005	0.387636	2.29756e-10	FALSE	ENTPD1	citrulline	None
MR-IVW LD	8932_1_ENTPD6_ENTP6	met-d-Acetate	-0.213573	3.06972e-08	FALSE	ENTPD6	acetate	None
beta_ivw_r	FOLH1:Q04609:OID30430:v1:Inflammation_II	GCST90200684	-5.52804	0	TRUE	FOLH1	n-acetyl-aspartyl-glutamate (naag)	Known reaction
MR-IVW LD	18188_12_GATM_GATM	GCST90200323	-0.49867	9.89452e-07	FALSE	GATM	creatine	GATM catalyzes one of the first steps in creatine biosynthesis. Creatine inhibits GATM expression, DOI: 10.1093/emboj/16.12.3373
beta_ivw_r	18188_12_GATM_GATM	GCST90200384	0.511421	5.57884e-07	TRUE	GATM	guanidinoacetate	Known reaction
beta_ivw_r	14006_36_GNMT_GNMT	bioa_031	0.283323	2.3535e-11	TRUE	GNMT	sarcosine	Known reaction
beta_ivw_r	16015_19_GPT_ALT	met-d-Ala	0.626849	3.55779e-12	TRUE	GPT	alanine	Known reaction
MR-IVW LD	15526_33_GSS_GSHB	met-d-Acetate	0.105895	4.94827e-08	FALSE	GSS	acetate	None
beta_ivw_r	NPL:Q9BXD5:OID30329:v1:Cardiometabolic_II	GCST90200314	-0.560358	1.85254e-39	TRUE	NPL	n-acetylneuraminate	Known reaction
beta_ivw_r	OXCT1:P55809:OID30227:v1:Cardiometabolic_II	met-d-Acetoacetate	-0.585044	1.03088e-09	TRUE	OXCT1	acetoacetate	Known reaction
beta_ivw_r	PKLR:P30613:OID20682:v1:Inflammation	met-d-Pyruvate	0.215483	6.18292e-25	TRUE	PKLR	pyruvate	Known reaction
MR-IVW LD	SMPD3:Q9NY59:OID30477:v1:Inflammation_II	met-d-Ala	-0.498272	6.28925e-08	FALSE	SMPD3	alanine	None
MR-IVW LD	SPTLC1:O15269:OID31086:v1:Neurology_II	GCST90200001	0.415594	1.34514e-06	FALSE	SPTLC1	sphingomyelin (d18:1/20:0, d16:1/22:0)*	Enzyme is involved in sphingolipid synthesis KEGG MAP00600
MR-IVW LD	SPTLC1:O15269:OID31086:v1:Neurology_II	GCST90200335	0.447977	1.89501e-07	FALSE	SPTLC1	stearoyl sphingomyelin (d18:1/18:0)	Enzyme is involved in sphingolipid synthesis KEGG MAP00600
MR-IVW LD	TYMP:P19971:OID20234:v1:Cardiometabolic	GCST90200407	-0.617825	3.12743e-16	FALSE	TYMP	uridine	uridine is a substrate of this enzyme: DOI: 10.1371/journal.pone.0202826
beta_ivw_r	19448_104_UPP1_UPP1	M00606	-1.13944	2.26123e-07	TRUE	UPP1	uridine	Known reaction
MR-PCA	ACADM:P11310:OID31277:v1:Oncology_II	met-d-Gly	0.305251	1.13968e-22	FALSE	ACADM	glycine	None
beta_pca	AMY1A_AMY1B_AMY1C:P0DUB6_P0DTE7_P0DTE8:OID30707:v1:Inflammation_II	GCST90200447	0.189672	1.44042e-09	TRUE	AMY1C	maltose	Known reaction
beta_pca	ARG1:P05089:OID21445:v1:Oncology	bioa_002	-0.597213	1.11243e-39	TRUE	ARG1	arginine	Known reaction
MR-PCA	ARG1:P05089:OID21445:v1:Oncology	GCST90200384	-0.340566	1.96237e-07	FALSE	ARG1	guanidinoacetate	inhibitor in[Bacillus] caldovelox doi: 10.1016/0167-4838(91)90543-9
beta_pca	ARG1:P05089:OID21445:v1:Oncology	bioa_014	0.331802	2.19153e-13	TRUE	ARG1	ornithine	Known reaction
beta_pca	CDA:P32320:OID30345:v1:Cardiometabolic_II	GCST90200407	0.25172	1.25392e-13	TRUE	CDA	uridine	Known reaction
MR-PCA	12675_14_DARS_SYDC	met-d-Acetate	0.364991	8.66566e-08	FALSE	DARS	acetate	None
MR-PCA	DBH:P09172:OID30703:v1:Inflammation_II	bioa_031	-0.0952357	2.75547e-21	FALSE	DBH	sarcosine	None
MR-PCA	8932_1_ENTPD6_ENTP6	met-d-Acetate	-0.208812	2.56843e-08	FALSE	ENTPD6	acetate	None
beta_pca	FOLH1:Q04609:OID30430:v1:Inflammation_II	GCST90200684	-5.82657	0	TRUE	FOLH1	n-acetyl-aspartyl-glutamate (naag)	Known reaction
MR-PCA	18188_12_GATM_GATM	GCST90200323	-0.539111	4.39246e-08	FALSE	GATM	creatine	None although GATM catalyzes one of the first steps in creatine biosynthesis. Creatine inhibits GATM expression, DOI: 10.1093/emboj/16.12.3373
MR-PCA	GMPR:P36959:OID20641:v1:Inflammation	GCST90200394	0.372743	1.9106e-06	FALSE	GMPR	inosine	inosine 5'-phosphate is a product of this enzyme DOI: 10.1007/s00432-002-0413-7
beta_pca	14006_36_GNMT_GNMT	bioa_031	0.275519	1.11528e-10	TRUE	GNMT	sarcosine	Known reaction
beta_pca	16015_19_GPT_ALT	met-d-Ala	0.566206	4.17559e-12	TRUE	GPT	alanine	Known reaction
MR-PCA	15526_33_GSS_GSHB	met-d-Acetate	0.120238	2.40934e-07	FALSE	GSS	acetate	None
MR-PCA	NOS3:P29474:OID20834:v1:Neurology	GCST90200351	-0.965723	7.79846e-07	FALSE	NOS3	n-acetylputrescine	None
beta_pca	NPL:Q9BXD5:OID30329:v1:Cardiometabolic_II	GCST90200314	-0.491035	2.52853e-31	TRUE	NPL	n-acetylneuraminate	Known reaction
beta_pca	OXCT1:P55809:OID30227:v1:Cardiometabolic_II	met-d-Acetoacetate	-0.423501	4.31398e-12	TRUE	OXCT1	acetoacetate	Known reaction
beta_pca	PKLR:P30613:OID20682:v1:Inflammation	met-d-Pyruvate	0.227915	2.0633e-25	TRUE	PKLR	pyruvate	Known reaction
MR-PCA	18342_2_PSAT1_SERC	bioa_018	0.336474	1.77171e-06	FALSE	PSAT1	serine	serine is a substrate of this enzyme: DOI: 10.1042/BJ20090748
MR-PCA	SMPD3:Q9NY59:OID30477:v1:Inflammation_II	met-d-Acetate	0.379944	1.24425e-06	FALSE	SMPD3	acetate	None (they mention phorbol 12-myrstate 13-acetate) which is a different compound
MR-PCA	SMPD3:Q9NY59:OID30477:v1:Inflammation_II	bioa_002	0.929849	2.30172e-08	FALSE	SMPD3	arginine	None
MR-PCA	SMPD3:Q9NY59:OID30477:v1:Inflammation_II	bioa_014	0.923688	2.567e-08	FALSE	SMPD3	ornithine	None
MR-PCA	SPTLC1:O15269:OID31086:v1:Neurology_II	GCST90200001	0.431371	5.7577e-07	FALSE	SPTLC1	sphingomyelin (d18:1/20:0, d16:1/22:0)*	None, Enzyme is involved in sphingolipid synthesis KEGG MAP00600
MR-PCA	SPTLC1:O15269:OID31086:v1:Neurology_II	GCST90200335	0.463216	7.95232e-08	FALSE	SPTLC1	stearoyl sphingomyelin (d18:1/18:0)	None, Enzyme is involved in sphingolipid synthesis KEGG MAP00600
MR-PCA	TYMP:P19971:OID20234:v1:Cardiometabolic	GCST90200407	-0.615661	6.38558e-17	FALSE	TYMP	uridine	uridine is a substrate of this enzyme: DOI: 10.1371/journal.pone.0202826
beta_pca	UPB1:Q9UBR1:OID30352:v1:Cardiometabolic_II	GCST90200283	-1.45963	4.67364e-10	TRUE	UPB1	3-ureidopropionate	Known reaction
beta_pca	19448_104_UPP1_UPP1	M00606	-0.857496	1.80911e-06	TRUE	UPP1	uridine	Known reaction
