## Supplementary Table 10 for "Mendelian randomization linking metabolites with enzymes reveals known and novel pathway regulation and therapeutic avenues"

### Sheet: Sheet1
MR method	baseline probability	probability in Bonferroni significant	odds ratio	fisher exact P
MR-link-2	0.00640824	0.0849057	13.2495	7.43776e-08
MR-IVW	0.00636031	0.0183908	2.89149	0.000294539
MR-IVW LD	0.00634662	0.0197368	3.10982	5.4997e-05
MR-PCA	0.00636716	0.0227273	3.56945	4.8864e-05
